# HERITABLE TISSUE-SPECIFIC GENE EXPRESSION ASSOCIATES WITH CHRONIC WOUND MICROBIAL SPECIES

**DOI:** 10.1101/2025.01.22.25320974

**Authors:** Khalid Omeir, Jacob Ancira, Rebecca Gabrilska, Craig Tipton, Clint Miller, Ashley Noe, Kumudu Subasinghe, Megan Rowe, Nicole Phillips, Joseph Wolcott, Caleb D. Philips

**Affiliations:** Department of Biological Sciences, Texas Tech University, Lubbock, Texas, USA; RTL Genomics, MicroGenDX, Lubbock, Texas, USA; Department of Surgery, Texas Tech University Health Sciences Center, Lubbock, Texas, USA; Southwest Regional Wound Care Center, Lubbock, Texas, USA; Microbiology, Immunology & Genetics, University of North Texas Health Science Center, Fort Worth, Texas, USA; Natural Science Research Laboratory, Texas Tech University, Lubbock, Texas, USA

**Keywords:** Chronic wound microbiome, mbTWAS, microbiome-genome association

## Abstract

The reasons for interpatient variability in chronic wound microbiome composition are thought to be complex but are poorly known. To investigate how patients’ genetically regulated tissue expression may influence chronic wound bacterial composition, we performed a microbiome-transcriptome-wide association study. This approach involved estimating for 509 patients their tissue-specific gene expression from DNA genotypes, followed by associating gene expression to the relative abundances of species detected in their wounds as provided on clinical reports to the physician. Comparisons to artery, blood, fibroblast, skeletal muscle, skin, subcutaneous fat, and nerve tissue resulted in 251 transcriptional differences at 109 genes significantly explaining abundances of 39 different species. Overall, these species were detected in ∼63% of wounds. A similar number of associations per tissue was observed (range 31-39), and many genes were associated at multiple tissues in distinct ways. The cumulative variance across loci for species relative abundance explained ranged from ∼3-36%, depending on species. Although the same gene was almost never associated with more than one species, ∼14% of enriched pathways were independently enriched for multiple species, which may reflect the diversity of ways microbes interact with partially overlapping attributes of the wound bed. Commonly enriched pathways pertained to collagen formation and modification, cell signaling, cytoskeletal dynamics, interactions with extracellular matrix, transmembrane proteins, among others. This work expands the new perspective that individual genetics may partially determine microbial colonization and infection.
