## Supplementary Table 1 for "HERITABLE TISSUE-SPECIFIC GENE EXPRESSION ASSOCIATES WITH CHRONIC WOUND MICROBIAL SPECIES"

### Sheet: Sheet1
Species	Ensembl ID	Intron	Tissue	Effect Direction
Actinomyces.neuii	ENSG00000137171	intron_6_43060605_43061311	Muscle_Skeletal	1
Actinomyces.neuii	ENSG00000155329	intron_5_133006920_133026497	Nerve_Tibial	1
Actinomyces.neuii	ENSG00000155329	intron_5_133006920_133026497	Skin_Sun_Exposed_Lower_leg	-1
Alcaligenes.faecalis	ENSG00000092758	NA	Adipose_Subcutaneous	-1
Alcaligenes.faecalis	ENSG00000258957	NA	Adipose_Subcutaneous	-1
Alcaligenes.faecalis	ENSG00000141526	intron_17_82228529_82235983	Adipose_Subcutaneous	1
Alcaligenes.faecalis	ENSG00000258957	NA	Artery_Tibial	-1
Alcaligenes.faecalis	ENSG00000258957	NA	Cells_Cultured_fibroblasts	-1
Alcaligenes.faecalis	ENSG00000258957	NA	Nerve_Tibial	-1
Alcaligenes.faecalis	ENSG00000141526	intron_17_82228529_82235983	Nerve_Tibial	1
Alcaligenes.faecalis	ENSG00000258957	NA	Skin_Sun_Exposed_Lower_leg	1
Alcaligenes.faecalis	ENSG00000141526	intron_17_82228529_82235983	Skin_Sun_Exposed_Lower_leg	1
Alcaligenes.faecalis	ENSG00000143952	NA	Whole_Blood	-1
Alcaligenes.faecalis	ENSG00000141526	intron_17_82218184_82235983	Whole_Blood	1
Anaerococcus.lactolyticus	ENSG00000151726	intron_4_184803546_184825916	Adipose_Subcutaneous	-1
Anaerococcus.lactolyticus	ENSG00000151726	intron_4_184803546_184825916	Artery_Tibial	-1
Anaerococcus.lactolyticus	ENSG00000151726	intron_4_184803546_184825916	Cells_Cultured_fibroblasts	-1
Anaerococcus.lactolyticus	ENSG00000151726	intron_4_184803546_184805440	Muscle_Skeletal	1
Anaerococcus.lactolyticus	ENSG00000151726	intron_4_184803546_184825916	Muscle_Skeletal	-1
Anaerococcus.lactolyticus	ENSG00000151726	intron_4_184803546_184805440	Nerve_Tibial	1
Anaerococcus.lactolyticus	ENSG00000151726	intron_4_184803546_184825916	Nerve_Tibial	-1
Anaerococcus.lactolyticus	ENSG00000151726	intron_4_184803546_184805440	Skin_Sun_Exposed_Lower_leg	1
Anaerococcus.lactolyticus	ENSG00000151726	intron_4_184803546_184825916	Skin_Sun_Exposed_Lower_leg	-1
Anaerococcus.obesiensis	ENSG00000171992	NA	Adipose_Subcutaneous	-1
Anaerococcus.obesiensis	ENSG00000181924	NA	Adipose_Subcutaneous	1
Anaerococcus.obesiensis	ENSG00000283897	NA	Adipose_Subcutaneous	1
Anaerococcus.obesiensis	ENSG00000181924	intron_11_73876575_73876757	Adipose_Subcutaneous	-1
Anaerococcus.obesiensis	ENSG00000153560	intron_3_33412827_33416758	Adipose_Subcutaneous	1
Anaerococcus.obesiensis	ENSG00000181924	NA	Artery_Tibial	1
Anaerococcus.obesiensis	ENSG00000283897	NA	Artery_Tibial	1
Anaerococcus.obesiensis	ENSG00000181924	intron_11_73876575_73876757	Artery_Tibial	-1
Anaerococcus.obesiensis	ENSG00000075399	intron_16_89716819_89719027	Artery_Tibial	-1
Anaerococcus.obesiensis	ENSG00000089177	intron_20_16374409_16378805	Artery_Tibial	1
Anaerococcus.obesiensis	ENSG00000153560	intron_3_33412827_33416758	Artery_Tibial	1
Anaerococcus.obesiensis	ENSG00000171992	NA	Cells_Cultured_fibroblasts	-1
Anaerococcus.obesiensis	ENSG00000181924	intron_11_73876575_73876757	Cells_Cultured_fibroblasts	-1
Anaerococcus.obesiensis	ENSG00000261373	intron_16_89716637_89717344	Cells_Cultured_fibroblasts	1
Anaerococcus.obesiensis	ENSG00000261373	intron_16_89716904_89717344	Cells_Cultured_fibroblasts	1
Anaerococcus.obesiensis	ENSG00000153560	intron_3_33412827_33416758	Cells_Cultured_fibroblasts	1
Anaerococcus.obesiensis	ENSG00000171992	NA	Muscle_Skeletal	1
Anaerococcus.obesiensis	ENSG00000181924	NA	Muscle_Skeletal	1
Anaerococcus.obesiensis	ENSG00000283897	NA	Muscle_Skeletal	1
Anaerococcus.obesiensis	ENSG00000181924	intron_11_73876575_73876757	Muscle_Skeletal	-1
Anaerococcus.obesiensis	ENSG00000075399	intron_16_89716819_89719027	Muscle_Skeletal	-1
Anaerococcus.obesiensis	ENSG00000089177	intron_20_16374409_16378805	Muscle_Skeletal	1
Anaerococcus.obesiensis	ENSG00000153560	intron_3_33412827_33416758	Muscle_Skeletal	1
Anaerococcus.obesiensis	ENSG00000171992	NA	Nerve_Tibial	1
Anaerococcus.obesiensis	ENSG00000181924	NA	Nerve_Tibial	1
Anaerococcus.obesiensis	ENSG00000283897	NA	Nerve_Tibial	1
Anaerococcus.obesiensis	ENSG00000181924	intron_11_73876575_73876757	Nerve_Tibial	-1
Anaerococcus.obesiensis	ENSG00000164675	NA	Skin_Sun_Exposed_Lower_leg	-1
Anaerococcus.obesiensis	ENSG00000171992	NA	Skin_Sun_Exposed_Lower_leg	1
Anaerococcus.obesiensis	ENSG00000181924	intron_11_73876575_73876757	Skin_Sun_Exposed_Lower_leg	-1
Anaerococcus.obesiensis	ENSG00000075399	intron_16_89716819_89719027	Skin_Sun_Exposed_Lower_leg	-1
Anaerococcus.obesiensis	ENSG00000171992	NA	Whole_Blood	-1
Anaerococcus.obesiensis	ENSG00000181924	NA	Whole_Blood	1
Anaerococcus.obesiensis	ENSG00000075399	intron_16_89716819_89719027	Whole_Blood	-1
Anaerococcus.octavius	ENSG00000154678	intron_7_31816154_31820531	Adipose_Subcutaneous	-1
Anaerococcus.octavius	ENSG00000100276	NA	Artery_Tibial	-1
Anaerococcus.octavius	ENSG00000100276	NA	Muscle_Skeletal	-1
Anaerococcus.octavius	ENSG00000182944	intron_22_29278216_29286923	Muscle_Skeletal	-1
Anaerococcus.octavius	ENSG00000182944	intron_22_29278216_29286923	Whole_Blood	-1
Anaerococcus.prevotii	ENSG00000148358	NA	Adipose_Subcutaneous	1
Anaerococcus.prevotii	ENSG00000187239	intron_9_129919242_129923844	Artery_Tibial	-1
Anaerococcus.prevotii	ENSG00000107551	intron_10_45000978_45003280	Muscle_Skeletal	-1
Anaerococcus.prevotii	ENSG00000165512	intron_10_45000978_45003280	Muscle_Skeletal	-1
Anaerococcus.prevotii	ENSG00000175482	intron_11_67353077_67353183	Whole_Blood	1
Anaerococcus.vaginalis	ENSG00000073331	intron_4_112432581_112435148	Adipose_Subcutaneous	-1
Anaerococcus.vaginalis	ENSG00000073331	intron_4_112432581_112435148	Artery_Tibial	-1
Anaerococcus.vaginalis	ENSG00000073331	intron_4_112432581_112435148	Cells_Cultured_fibroblasts	-1
Anaerococcus.vaginalis	ENSG00000073331	intron_4_112432581_112435148	Muscle_Skeletal	-1
Anaerococcus.vaginalis	ENSG00000073331	intron_4_112432581_112435148	Nerve_Tibial	-1
Anaerococcus.vaginalis	ENSG00000058272	intron_12_79821166_79822116	Skin_Sun_Exposed_Lower_leg	1
Anaerococcus.vaginalis	ENSG00000073331	intron_4_112432581_112435148	Skin_Sun_Exposed_Lower_leg	-1
Anaerococcus.vaginalis	ENSG00000073331	intron_4_112432581_112435148	Whole_Blood	-1
Bacteroides.fragilis	ENSG00000228903	intron_7_44036809_44038807	Adipose_Subcutaneous	1
Bacteroides.fragilis	ENSG00000122678	intron_7_44076629_44078740	Adipose_Subcutaneous	-1
Bacteroides.fragilis	ENSG00000078967	intron_7_43938494_43942826	Artery_Tibial	1
Bacteroides.fragilis	ENSG00000122678	intron_7_44076629_44078740	Artery_Tibial	-1
Bacteroides.fragilis	ENSG00000122678	intron_7_44076629_44078740	Cells_Cultured_fibroblasts	-1
Bacteroides.fragilis	ENSG00000274180	NA	Muscle_Skeletal	1
Bacteroides.fragilis	ENSG00000078967	intron_7_43938494_43942826	Muscle_Skeletal	1
Bacteroides.fragilis	ENSG00000122678	intron_7_44076629_44078740	Nerve_Tibial	-1
Bacteroides.fragilis	ENSG00000078967	intron_7_43938494_43942826	Skin_Sun_Exposed_Lower_leg	1
Bacteroides.fragilis	ENSG00000122678	intron_7_44076629_44078740	Skin_Sun_Exposed_Lower_leg	-1
Bacteroides.fragilis	ENSG00000078967	intron_7_43938494_43942826	Whole_Blood	1
Bacteroides.fragilis	ENSG00000228903	intron_7_44036809_44038807	Whole_Blood	1
Bacteroides.fragilis	ENSG00000122678	intron_7_44076629_44078740	Whole_Blood	-1
Campylobacter.ureolyticus	ENSG00000204922	NA	Adipose_Subcutaneous	1
Campylobacter.ureolyticus	ENSG00000263155	intron_15_57675068_57684402	Adipose_Subcutaneous	-1
Campylobacter.ureolyticus	ENSG00000204922	NA	Artery_Tibial	1
Campylobacter.ureolyticus	ENSG00000255529	NA	Cells_Cultured_fibroblasts	-1
Campylobacter.ureolyticus	ENSG00000263155	intron_15_57621700_57625779	Muscle_Skeletal	-1
Campylobacter.ureolyticus	ENSG00000263155	intron_15_57625892_57629702	Muscle_Skeletal	1
Campylobacter.ureolyticus	ENSG00000204922	NA	Nerve_Tibial	1
Campylobacter.ureolyticus	ENSG00000263155	intron_15_57675068_57684402	Skin_Sun_Exposed_Lower_leg	-1
Campylobacter.ureolyticus	ENSG00000224652	intron_3_196144377_196159900	Skin_Sun_Exposed_Lower_leg	-1
Campylobacter.ureolyticus	ENSG00000263155	intron_15_57675068_57684402	Whole_Blood	-1
Corynebacterium.amycolatum	ENSG00000133657	intron_3_194457174_194459471	Adipose_Subcutaneous	1
Corynebacterium.amycolatum	ENSG00000133657	intron_3_194457174_194459471	Cells_Cultured_fibroblasts	-1
Corynebacterium.amycolatum	ENSG00000133657	intron_3_194457174_194459471	Whole_Blood	-1
Corynebacterium.tuberculostearicum	ENSG00000223750	intron_20_1649408_1657642	Whole_Blood	1
Corynebacterium.tuberculostearicum	ENSG00000089012	intron_20_1649408_1657642	Whole_Blood	1
Cutibacterium.acnes	ENSG00000103064	intron_16_68287871_68291209	Artery_Tibial	1
Cutibacterium.acnes	ENSG00000103064	intron_16_68287871_68290396	Muscle_Skeletal	-1
Cutibacterium.acnes	ENSG00000165801	intron_14_21075499_21076360	Whole_Blood	-1
Cutibacterium.acnes	ENSG00000165801	intron_14_21075765_21076360	Whole_Blood	1
Enterococcus.faecium	ENSG00000100852	NA	Adipose_Subcutaneous	1
Enterococcus.faecium	ENSG00000179772	NA	Cells_Cultured_fibroblasts	1
Enterococcus.faecium	ENSG00000137393	intron_6_18457359_18459607	Muscle_Skeletal	-1
Fusobacterium.nucleatum	ENSG00000137497	intron_11_72008845_72008967	Adipose_Subcutaneous	-1
Fusobacterium.nucleatum	ENSG00000125124	intron_16_56514680_56516063	Nerve_Tibial	-1
Fusobacterium.nucleatum	ENSG00000137497	intron_11_72008845_72008967	Skin_Sun_Exposed_Lower_leg	-1
Fusobacterium.nucleatum	ENSG00000137497	intron_11_72008845_72008967	Whole_Blood	-1
Fusobacterium.nucleatum	ENSG00000189350	intron_2_29035656_29036564	Whole_Blood	-1
Klebsiella.oxytoca	ENSG00000141736	NA	Artery_Tibial	1
Klebsiella.pneumoniae	ENSG00000229912	NA	Skin_Sun_Exposed_Lower_leg	-1
Morganella.morganii	ENSG00000104723	NA	Adipose_Subcutaneous	-1
Morganella.morganii	ENSG00000104723	NA	Muscle_Skeletal	-1
Morganella.morganii	ENSG00000176087	NA	Nerve_Tibial	-1
Morganella.morganii	ENSG00000104723	NA	Skin_Sun_Exposed_Lower_leg	-1
Morganella.morganii	ENSG00000113141	NA	Skin_Sun_Exposed_Lower_leg	1
Morganella.morganii	ENSG00000113141	NA	Whole_Blood	1
Morganella.morganii	ENSG00000132694	intron_1_156938513_156939548	Whole_Blood	-1
Parvimonas.micra	ENSG00000126790	intron_14_59460592_59460972	Adipose_Subcutaneous	-1
Parvimonas.micra	ENSG00000181619	intron_14_59460592_59460972	Adipose_Subcutaneous	-1
Parvimonas.micra	ENSG00000135622	NA	Cells_Cultured_fibroblasts	-1
Parvimonas.micra	ENSG00000126790	intron_14_59459004_59460972	Cells_Cultured_fibroblasts	1
Parvimonas.micra	ENSG00000181619	intron_14_59459004_59460972	Cells_Cultured_fibroblasts	1
Parvimonas.micra	ENSG00000126790	intron_14_59460592_59460972	Cells_Cultured_fibroblasts	-1
Parvimonas.micra	ENSG00000181619	intron_14_59460592_59460972	Cells_Cultured_fibroblasts	-1
Parvimonas.micra	ENSG00000126790	intron_14_59459004_59460972	Nerve_Tibial	1
Parvimonas.micra	ENSG00000181619	intron_14_59459004_59460972	Nerve_Tibial	1
Peptoniphilus.asaccharolyticus	ENSG00000075089	NA	Artery_Tibial	-1
Peptoniphilus.asaccharolyticus	ENSG00000136193	NA	Cells_Cultured_fibroblasts	-1
Peptoniphilus.asaccharolyticus	ENSG00000075089	NA	Muscle_Skeletal	-1
Peptoniphilus.asaccharolyticus	ENSG00000082293	NA	Muscle_Skeletal	1
Peptoniphilus.asaccharolyticus	ENSG00000075089	NA	Nerve_Tibial	1
Peptoniphilus.asaccharolyticus	ENSG00000136193	NA	Nerve_Tibial	1
Peptoniphilus.asaccharolyticus	ENSG00000082293	NA	Whole_Blood	-1
Peptoniphilus.asaccharolyticus	ENSG00000065243	intron_1_88804534_88804846	Whole_Blood	-1
Peptoniphilus.coxii	ENSG00000100731	intron_14_70978648_71009634	Nerve_Tibial	1
Peptostreptococcus.anaerobius	ENSG00000150687	NA	Artery_Tibial	-1
Peptostreptococcus.anaerobius	ENSG00000079112	NA	Nerve_Tibial	1
Porphyromonas.levii	ENSG00000169062	intron_13_114291544_114291634	Whole_Blood	-1
Porphyromonas.somerae	ENSG00000121577	NA	Artery_Tibial	1
Porphyromonas.somerae	ENSG00000186907	intron_11_57468090_57476162	Cells_Cultured_fibroblasts	1
Porphyromonas.somerae	ENSG00000125170	intron_16_57473736_57473901	Cells_Cultured_fibroblasts	1
Porphyromonas.somerae	ENSG00000178691	intron_17_31940486_31947617	Skin_Sun_Exposed_Lower_leg	1
Porphyromonas.somerae	ENSG00000275700	intron_17_37021014_37031614	Skin_Sun_Exposed_Lower_leg	-1
Prevotella.bivia	ENSG00000087152	intron_17_44198130_44198553	Adipose_Subcutaneous	1
Prevotella.bivia	ENSG00000087152	intron_17_44198130_44198553	Cells_Cultured_fibroblasts	1
Prevotella.bivia	ENSG00000061918	intron_4_155800074_155802441	Nerve_Tibial	-1
Prevotella.bivia	ENSG00000087152	intron_17_44198130_44198553	Skin_Sun_Exposed_Lower_leg	1
Prevotella.bivia	ENSG00000143952	NA	Whole_Blood	-1
Prevotella.bivia	ENSG00000087152	intron_17_44198130_44198553	Whole_Blood	1
Prevotella.buccalis	ENSG00000164142	NA	Adipose_Subcutaneous	-1
Prevotella.buccalis	ENSG00000138002	intron_2_27485503_27489615	Adipose_Subcutaneous	-1
Prevotella.buccalis	ENSG00000138002	intron_2_27485503_27489615	Artery_Tibial	-1
Prevotella.buccalis	ENSG00000102996	NA	Cells_Cultured_fibroblasts	1
Prevotella.buccalis	ENSG00000138002	intron_2_27485503_27489615	Cells_Cultured_fibroblasts	1
Prevotella.buccalis	ENSG00000102996	NA	Muscle_Skeletal	1
Prevotella.buccalis	ENSG00000164142	NA	Muscle_Skeletal	-1
Prevotella.buccalis	ENSG00000138002	intron_2_27485503_27489615	Muscle_Skeletal	1
Prevotella.buccalis	ENSG00000138002	intron_2_27485503_27489615	Nerve_Tibial	-1
Prevotella.buccalis	ENSG00000138002	intron_2_27485503_27489615	Skin_Sun_Exposed_Lower_leg	-1
Prevotella.buccalis	ENSG00000102996	NA	Whole_Blood	1
Prevotella.disiens	ENSG00000124784	intron_6_7393303_7395053	Muscle_Skeletal	1
Prevotella.disiens	ENSG00000124784	intron_6_7393303_7395053	Whole_Blood	1
Prevotella.melaninogenica	ENSG00000139117	intron_12_38685617_38693657	Adipose_Subcutaneous	-1
Prevotella.melaninogenica	ENSG00000101542	NA	Artery_Tibial	-1
Prevotella.melaninogenica	ENSG00000139117	intron_12_38685617_38693657	Cells_Cultured_fibroblasts	-1
Prevotella.melaninogenica	ENSG00000157870	NA	Muscle_Skeletal	1
Prevotella.melaninogenica	ENSG00000139117	intron_12_38685617_38693657	Muscle_Skeletal	-1
Prevotella.melaninogenica	ENSG00000139117	intron_12_38685617_38693657	Nerve_Tibial	-1
Prevotella.melaninogenica	ENSG00000171658	intron_3_185972138_185975166	Skin_Sun_Exposed_Lower_leg	-1
Prevotella.timonensis	ENSG00000119523	NA	Nerve_Tibial	1
Roseateles.saccharophila	ENSG00000148429	intron_10_11463849_11481770	Adipose_Subcutaneous	-1
Roseateles.saccharophila	ENSG00000148429	intron_10_11463849_11481770	Cells_Cultured_fibroblasts	-1
Roseateles.saccharophila	ENSG00000237441	NA	Muscle_Skeletal	-1
Roseateles.saccharophila	ENSG00000148429	intron_10_11463849_11481770	Nerve_Tibial	-1
Roseateles.saccharophila	ENSG00000237441	NA	Skin_Sun_Exposed_Lower_leg	-1
Roseateles.saccharophila	ENSG00000148429	intron_10_11463849_11481770	Skin_Sun_Exposed_Lower_leg	-1
Roseateles.saccharophila	ENSG00000223501	intron_6_33269819_33269999	Whole_Blood	1
Roseateles.saccharophila	ENSG00000223501	intron_6_33270051_33270199	Whole_Blood	1
Staphylococcus.capitis	ENSG00000123500	NA	Adipose_Subcutaneous	-1
Staphylococcus.capitis	ENSG00000123500	NA	Artery_Tibial	1
Staphylococcus.capitis	ENSG00000123500	NA	Nerve_Tibial	-1
Staphylococcus.cohnii	ENSG00000175040	intron_3_143120541_143120644	Adipose_Subcutaneous	-1
Staphylococcus.cohnii	ENSG00000158525	NA	Cells_Cultured_fibroblasts	-1
Staphylococcus.cohnii	ENSG00000175040	intron_3_143120541_143120644	Cells_Cultured_fibroblasts	-1
Staphylococcus.cohnii	ENSG00000112701	intron_6_75703072_75709527	Cells_Cultured_fibroblasts	1
Staphylococcus.cohnii	ENSG00000128510	NA	Muscle_Skeletal	-1
Staphylococcus.cohnii	ENSG00000112701	intron_6_75640704_75647731	Muscle_Skeletal	1
Staphylococcus.cohnii	ENSG00000175040	intron_3_143120541_143120644	Nerve_Tibial	-1
Staphylococcus.cohnii	ENSG00000241679	intron_3_143120541_143120644	Nerve_Tibial	-1
Staphylococcus.cohnii	ENSG00000175040	intron_3_143120541_143120644	Whole_Blood	-1
Staphylococcus.cohnii	ENSG00000241679	intron_3_143120541_143120644	Whole_Blood	-1
Staphylococcus.haemolyticus	ENSG00000184056	NA	Cells_Cultured_fibroblasts	-1
Staphylococcus.haemolyticus	ENSG00000184056	NA	Skin_Sun_Exposed_Lower_leg	-1
Staphylococcus.hominis	ENSG00000196263	intron_19_56510900_56511517	Cells_Cultured_fibroblasts	-1
Staphylococcus.hominis	ENSG00000196263	intron_19_56510973_56511517	Cells_Cultured_fibroblasts	-1
Staphylococcus.hominis	ENSG00000114631	NA	Whole_Blood	1
Staphylococcus.lugdunensis	ENSG00000112159	intron_6_89661578_89662087	Muscle_Skeletal	-1
Staphylococcus.lugdunensis	ENSG00000112159	intron_6_89661578_89662087	Nerve_Tibial	-1
Staphylococcus.lugdunensis	ENSG00000112159	intron_6_89661578_89662087	Skin_Sun_Exposed_Lower_leg	-1
Staphylococcus.pettenkoferi	ENSG00000100095	NA	Adipose_Subcutaneous	1
Staphylococcus.pettenkoferi	ENSG00000100095	NA	Artery_Tibial	1
Staphylococcus.pettenkoferi	ENSG00000148798	NA	Cells_Cultured_fibroblasts	-1
Staphylococcus.pettenkoferi	ENSG00000148798	NA	Nerve_Tibial	-1
Staphylococcus.pettenkoferi	ENSG00000159788	intron_4_3420718_3422376	Nerve_Tibial	-1
Staphylococcus.pettenkoferi	ENSG00000100095	NA	Skin_Sun_Exposed_Lower_leg	1
Staphylococcus.pettenkoferi	ENSG00000213339	intron_19_10702254_10707302	Whole_Blood	1
Staphylococcus.simulans	ENSG00000129422	intron_8_17656065_17684328	Adipose_Subcutaneous	-1
Staphylococcus.simulans	ENSG00000141337	intron_17_68395193_68401360	Artery_Tibial	1
Staphylococcus.simulans	ENSG00000129422	intron_8_17656065_17675186	Artery_Tibial	1
Staphylococcus.simulans	ENSG00000129422	intron_8_17656065_17675186	Nerve_Tibial	1
Staphylococcus.simulans	ENSG00000141337	intron_17_68395193_68401360	Skin_Sun_Exposed_Lower_leg	1
Staphylococcus.simulans	ENSG00000129422	intron_8_17656065_17675186	Skin_Sun_Exposed_Lower_leg	1
Staphylococcus.simulans	ENSG00000129422	intron_8_17656065_17684328	Skin_Sun_Exposed_Lower_leg	-1
Staphylococcus.simulans	ENSG00000141337	intron_17_68395193_68401360	Whole_Blood	1
Stenotrophomonas.maltophilia	ENSG00000172264	NA	Artery_Tibial	1
Stenotrophomonas.maltophilia	ENSG00000120800	intron_12_101367976_101369721	Artery_Tibial	-1
Stenotrophomonas.maltophilia	ENSG00000120800	intron_12_101367976_101369721	Cells_Cultured_fibroblasts	-1
Stenotrophomonas.maltophilia	ENSG00000120800	intron_12_101369891_101370432	Cells_Cultured_fibroblasts	1
Stenotrophomonas.maltophilia	ENSG00000113300	intron_5_180529388_180549931	Cells_Cultured_fibroblasts	1
Stenotrophomonas.maltophilia	ENSG00000113300	intron_5_180529388_180549931	Muscle_Skeletal	1
Stenotrophomonas.maltophilia	ENSG00000113300	intron_5_180529388_180549931	Nerve_Tibial	-1
Stenotrophomonas.maltophilia	ENSG00000136830	NA	Skin_Sun_Exposed_Lower_leg	-1
Stenotrophomonas.maltophilia	ENSG00000176597	NA	Skin_Sun_Exposed_Lower_leg	-1
Stenotrophomonas.maltophilia	ENSG00000120800	intron_12_101367976_101369721	Skin_Sun_Exposed_Lower_leg	-1
Stenotrophomonas.maltophilia	ENSG00000113300	intron_5_180529388_180549931	Skin_Sun_Exposed_Lower_leg	1
Stenotrophomonas.maltophilia	ENSG00000110713	intron_11_3712808_3713818	Whole_Blood	1
Streptococcus.mitis	ENSG00000133639	NA	Adipose_Subcutaneous	-1
Streptococcus.mitis	ENSG00000133639	NA	Artery_Tibial	-1
Streptococcus.mitis	ENSG00000135476	intron_12_53268377_53268755	Cells_Cultured_fibroblasts	-1
Streptococcus.mitis	ENSG00000133639	NA	Nerve_Tibial	-1
Streptococcus.mitis	ENSG00000133639	NA	Skin_Sun_Exposed_Lower_leg	-1
Veillonella.parvula	ENSG00000004142	intron_17_28349162_28350438	Adipose_Subcutaneous	1
Veillonella.parvula	ENSG00000118200	intron_1_200850234_200852541	Artery_Tibial	-1
Veillonella.parvula	ENSG00000037474	intron_5_6625669_6632599	Artery_Tibial	-1
Veillonella.parvula	ENSG00000037474	intron_5_6631977_6632599	Artery_Tibial	1
Veillonella.parvula	ENSG00000139985	NA	Muscle_Skeletal	-1
Veillonella.parvula	ENSG00000118200	intron_1_200850234_200852541	Muscle_Skeletal	-1
Veillonella.parvula	ENSG00000037474	intron_5_6625669_6632599	Muscle_Skeletal	-1
Veillonella.parvula	ENSG00000118200	intron_1_200850234_200852541	Nerve_Tibial	-1
Veillonella.parvula	ENSG00000037474	intron_5_6625669_6632599	Skin_Sun_Exposed_Lower_leg	-1
Veillonella.parvula	ENSG00000037474	intron_5_6631977_6632599	Skin_Sun_Exposed_Lower_leg	1
Veillonella.parvula	ENSG00000172116	NA	Whole_Blood	-1
Veillonella.parvula	ENSG00000004142	intron_17_28349162_28350438	Whole_Blood	1
Veillonella.parvula	ENSG00000037474	intron_5_6631977_6632599	Whole_Blood	1
