## Supplementary Table 2 for "HERITABLE TISSUE-SPECIFIC GENE EXPRESSION ASSOCIATES WITH CHRONIC WOUND MICROBIAL SPECIES"

### Sheet: Sheet1
Reactome Pathway	Species	Entrez ID
Basigin interactions	Alcaligenes_faecalis	9123
Pyruvate metabolism	Alcaligenes_faecalis	9123
NCAM1 interactions	Alcaligenes_faecalis	1299
Collagen chain trimerization	Alcaligenes_faecalis	1299
Retrograde transport at the Trans-Golgi-Network	Alcaligenes_faecalis	51542
Pyruvate metabolism and Citric Acid (TCA) cycle	Alcaligenes_faecalis	9123
Signaling by PDGF	Alcaligenes_faecalis	1299
Assembly of collagen fibrils and other multimeric structures	Alcaligenes_faecalis	1299
NCAM signaling for neurite out-growth	Alcaligenes_faecalis	1299
Collagen degradation	Alcaligenes_faecalis	1299
Collagen biosynthesis and modifying enzymes	Alcaligenes_faecalis	1299
ECM proteoglycans	Alcaligenes_faecalis	1299
Transport of bile salts and organic acids, metal ions and amine compounds	Alcaligenes_faecalis	9123
Integrin cell surface interactions	Alcaligenes_faecalis	1299
Collagen formation	Alcaligenes_faecalis	1299
Kinesins	Anaerococcus_obesiensis	55614
Mitochondrial protein import	Anaerococcus_obesiensis	51287
COPI-dependent Golgi-to-ER retrograde traffic	Anaerococcus_obesiensis	55614
Golgi-to-ER retrograde transport	Anaerococcus_obesiensis	55614
Factors involved in megakaryocyte development and platelet production	Anaerococcus_obesiensis	55614
Protein localization	Anaerococcus_obesiensis	51287
Intra-Golgi and retrograde Golgi-to-ER traffic	Anaerococcus_obesiensis	55614
Polymerase switching	Anaerococcus_prevotii	57804
Leading Strand Synthesis	Anaerococcus_prevotii	57804
Removal of the Flap Intermediate	Anaerococcus_prevotii	57804
Mismatch repair (MMR) directed by MSH2:MSH6 (MutSalpha)	Anaerococcus_prevotii	57804
Mismatch repair (MMR) directed by MSH2:MSH3 (MutSbeta)	Anaerococcus_prevotii	57804
Processive synthesis on the lagging strand	Anaerococcus_prevotii	57804
Mismatch Repair	Anaerococcus_prevotii	57804
Removal of the Flap Intermediate from the C-strand	Anaerococcus_prevotii	57804
Processive synthesis on the C-strand of the telomere	Anaerococcus_prevotii	57804
Lagging Strand Synthesis	Anaerococcus_prevotii	57804
PCNA-Dependent Long Patch Base Excision Repair	Anaerococcus_prevotii	57804
Gap-filling DNA repair synthesis and ligation in GG-NER	Anaerococcus_prevotii	57804
Polymerase switching on the C-strand of the telomere	Anaerococcus_prevotii	57804
Resolution of AP sites via the multiple-nucleotide patch replacement pathway	Anaerococcus_prevotii	57804
Recognition of DNA damage by PCNA-containing replication complex	Anaerococcus_prevotii	57804
Termination of translesion DNA synthesis	Anaerococcus_prevotii	57804
DNA strand elongation	Anaerococcus_prevotii	57804
Telomere C-strand (Lagging Strand) Synthesis	Anaerococcus_prevotii	57804
Translesion synthesis by Y family DNA polymerases bypasses lesions on DNA template	Anaerococcus_prevotii	57804
Dual Incision in GG-NER	Anaerococcus_prevotii	57804
Resolution of Abasic Sites (AP sites)	Anaerococcus_prevotii	57804
RND2 GTPase cycle	Anaerococcus_prevotii	23048
DNA Damage Bypass	Anaerococcus_prevotii	57804
Extension of Telomeres	Anaerococcus_prevotii	57804
RHOJ GTPase cycle	Anaerococcus_prevotii	23048
RHOQ GTPase cycle	Anaerococcus_prevotii	23048
Gap-filling DNA repair synthesis and ligation in TC-NER	Anaerococcus_prevotii	57804
Dual incision in TC-NER	Anaerococcus_prevotii	57804
HDR through Homologous Recombination (HRR)	Anaerococcus_prevotii	57804
Base Excision Repair	Anaerococcus_prevotii	57804
Transcription-Coupled Nucleotide Excision Repair (TC-NER)	Anaerococcus_prevotii	57804
Global Genome Nucleotide Excision Repair (GG-NER)	Anaerococcus_prevotii	57804
Telomere Maintenance	Anaerococcus_prevotii	57804
Nucleotide Excision Repair	Anaerococcus_prevotii	57804
Synthesis of DNA	Anaerococcus_prevotii	57804
HDR through Homologous Recombination (HRR) or Single Strand Annealing (SSA)	Anaerococcus_prevotii	57804
Chromosome Maintenance	Anaerococcus_prevotii	57804
Homology Directed Repair	Anaerococcus_prevotii	57804
Clathrin-mediated endocytosis	Anaerococcus_prevotii	23048
CDC42 GTPase cycle	Anaerococcus_prevotii	23048
DNA Double-Strand Break Repair	Anaerococcus_prevotii	57804
S Phase	Anaerococcus_prevotii	57804
DNA Replication	Anaerococcus_prevotii	57804
Sema4D induced cell migration and growth-cone collapse	Morganella_morganii	9826
Miscellaneous transport and binding events	Morganella_morganii	7991
Sema4D in semaphorin signaling	Morganella_morganii	9826
Maturation of spike protein	Morganella_morganii	7991
NRAGE signals death through JNK	Morganella_morganii	9826
Translation of Structural Proteins	Morganella_morganii	7991
Late SARS-CoV-2 Infection Events	Morganella_morganii	7991
Semaphorin interactions	Morganella_morganii	9826
RHOB GTPase cycle	Morganella_morganii	9826
Cell death signalling via NRAGE, NRIF and NADE	Morganella_morganii	9826
RHOC GTPase cycle	Morganella_morganii	9826
G alpha (12/13) signalling events	Morganella_morganii	9826
p75 NTR receptor-mediated signalling	Morganella_morganii	9826
Death Receptor Signalling	Morganella_morganii	9826
RHOA GTPase cycle	Morganella_morganii	9826
CDC42 GTPase cycle	Morganella_morganii	9826
RAC1 GTPase cycle	Morganella_morganii	9826
Collagen chain trimerization	Peptoniphilus_asaccharolyticus	1310
Collagen degradation	Peptoniphilus_asaccharolyticus	1310
Collagen biosynthesis and modifying enzymes	Peptoniphilus_asaccharolyticus	1310
RHO GTPases activate PKNs	Peptoniphilus_asaccharolyticus	5586
RHOB GTPase cycle	Peptoniphilus_asaccharolyticus	5586
RHOC GTPase cycle	Peptoniphilus_asaccharolyticus	5586
Collagen formation	Peptoniphilus_asaccharolyticus	1310
Degradation of the extracellular matrix	Peptoniphilus_asaccharolyticus	1310
RHOA GTPase cycle	Peptoniphilus_asaccharolyticus	5586
RAC1 GTPase cycle	Peptoniphilus_asaccharolyticus	5586
Synthesis of Prostaglandins (PG) and Thromboxanes (TX)	Prevotella_melaninogenica	127281
RHOD GTPase cycle	Prevotella_melaninogenica	144402
RHOJ GTPase cycle	Prevotella_melaninogenica	144402
Arachidonic acid metabolism	Prevotella_melaninogenica	127281
RHOQ GTPase cycle	Prevotella_melaninogenica	144402
CDC42 GTPase cycle	Prevotella_melaninogenica	144402
Fatty acid metabolism	Prevotella_melaninogenica	127281
Keratan sulfate biosynthesis	Staphylococcus_cohnii	9435
Keratan sulfate/keratin metabolism	Staphylococcus_cohnii	9435
Glycosaminoglycan metabolism	Staphylococcus_cohnii	9435
Metabolism of carbohydrates	Staphylococcus_cohnii	9435
tRNA modification in the nucleus and cytosol	Staphylococcus_pettenkoferi	81890
tRNA processing	Staphylococcus_pettenkoferi	81890
Fertilization	Veillonella_parvula	8747
Nef-mediates down modulation of cell surface receptors by recruiting them to clathrin adapters	Veillonella_parvula	926
The role of Nef in HIV-1 replication and disease pathogenesis	Veillonella_parvula	926
tRNA modification in the nucleus and cytosol	Veillonella_parvula	54888
Reproduction	Veillonella_parvula	8747
tRNA processing	Veillonella_parvula	54888
Immunoregulatory interactions between a Lymphoid and a non-Lymphoid cell	Veillonella_parvula	926
Host Interactions of HIV factors	Veillonella_parvula	926
