## Supplementary Table 3 for "HERITABLE TISSUE-SPECIFIC GENE EXPRESSION ASSOCIATES WITH CHRONIC WOUND MICROBIAL SPECIES"

### Sheet: Sheet1
Reactome Pathway	Species	Tissue	Entrez ID
Mitochondrial protein import	Anaerococcus obesiensis	Adipose Subcutaneous	51287
Protein localization	Anaerococcus obesiensis	Adipose Subcutaneous	51287
Kinesins	Anaerococcus obesiensis	Artery Tibial	55614
Mitochondrial protein import	Anaerococcus obesiensis	Artery Tibial	51287
COPI-dependent Golgi-to-ER retrograde traffic	Anaerococcus obesiensis	Artery Tibial	55614
Golgi-to-ER retrograde transport	Anaerococcus obesiensis	Artery Tibial	55614
Protein localization	Anaerococcus obesiensis	Artery Tibial	51287
Factors involved in megakaryocyte development and platelet production	Anaerococcus obesiensis	Artery Tibial	55614
Intra-Golgi and retrograde Golgi-to-ER traffic	Anaerococcus obesiensis	Artery Tibial	55614
Mitochondrial protein import	Anaerococcus obesiensis	Cells Cultured fibroblasts	51287
Protein localization	Anaerococcus obesiensis	Cells Cultured fibroblasts	51287
Kinesins	Anaerococcus obesiensis	Muscle Skeletal	55614
Mitochondrial protein import	Anaerococcus obesiensis	Muscle Skeletal	51287
COPI-dependent Golgi-to-ER retrograde traffic	Anaerococcus obesiensis	Muscle Skeletal	55614
Golgi-to-ER retrograde transport	Anaerococcus obesiensis	Muscle Skeletal	55614
Protein localization	Anaerococcus obesiensis	Muscle Skeletal	51287
Factors involved in megakaryocyte development and platelet production	Anaerococcus obesiensis	Muscle Skeletal	55614
Intra-Golgi and retrograde Golgi-to-ER traffic	Anaerococcus obesiensis	Muscle Skeletal	55614
Mitochondrial protein import	Anaerococcus obesiensis	Skin Sun Exposed Lower leg	51287
Protein localization	Anaerococcus obesiensis	Skin Sun Exposed Lower leg	51287
rRNA modification in the nucleus and cytosol	Stenotrophomonas maltophilia	Skin Sun Exposed Lower leg	27340
O-linked glycosylation of mucins	Stenotrophomonas maltophilia	Skin Sun Exposed Lower leg	84002
O-linked glycosylation	Stenotrophomonas maltophilia	Skin Sun Exposed Lower leg	84002
Major pathway of rRNA processing in the nucleolus and cytosol	Stenotrophomonas maltophilia	Skin Sun Exposed Lower leg	27340
rRNA processing in the nucleus and cytosol	Stenotrophomonas maltophilia	Skin Sun Exposed Lower leg	27340
rRNA processing	Stenotrophomonas maltophilia	Skin Sun Exposed Lower leg	27340
