## Supplementary Table 4 for "HERITABLE TISSUE-SPECIFIC GENE EXPRESSION ASSOCIATES WITH CHRONIC WOUND MICROBIAL SPECIES"

### Sheet: Sheet1
Reactome Pathway	Aerotolerance	Tissue	Entrez ID
GRB2 events in ERBB2 signaling	Facultative	Artery_Tibial	2064
PI3K events in ERBB2 signaling	Facultative	Artery_Tibial	2064
FOXO-mediated transcription of cell cycle genes	Facultative	Artery_Tibial	694
Signaling by ERBB2 ECD mutants	Facultative	Artery_Tibial	2064
Signaling by ERBB2 TMD/JMD mutants	Facultative	Artery_Tibial	2064
SHC1 events in ERBB2 signaling	Facultative	Artery_Tibial	2064
Signaling by ERBB2 KD Mutants	Facultative	Artery_Tibial	2064
Signaling by ERBB2 in Cancer	Facultative	Artery_Tibial	2064
Sema4D induced cell migration and growth-cone collapse	Facultative	Artery_Tibial	2064
Sema4D in semaphorin signaling	Facultative	Artery_Tibial	2064
Downregulation of ERBB2 signaling	Facultative	Artery_Tibial	2064
Transcriptional regulation by the AP-2 (TFAP2) family of transcription factors	Facultative	Artery_Tibial	2064
Collagen chain trimerization	Facultative	Artery_Tibial	1300
Gamma carboxylation, hypusine formation and arylsulfatase activation	Facultative	Artery_Tibial	22901
Glycosphingolipid metabolism	Facultative	Artery_Tibial	22901
Signaling by PTK6	Facultative	Artery_Tibial	2064
Signaling by Non-Receptor Tyrosine Kinases	Facultative	Artery_Tibial	2064
Signaling by ERBB2	Facultative	Artery_Tibial	2064
Non-integrin membrane-ECM interactions	Facultative	Artery_Tibial	1300
Collagen degradation	Facultative	Artery_Tibial	1300
Assembly of collagen fibrils and other multimeric structures	Facultative	Artery_Tibial	1300
FOXO-mediated transcription	Facultative	Artery_Tibial	694
Constitutive Signaling by Aberrant PI3K in Cancer	Facultative	Artery_Tibial	2064
Collagen biosynthesis and modifying enzymes	Facultative	Artery_Tibial	1300
Semaphorin interactions	Facultative	Artery_Tibial	2064
SARS-CoV-2 Infection	Facultative	Skin_Sun_Exposed_Lower_leg	7991/26276
Suppression of phagosomal maturation	Facultative	Skin_Sun_Exposed_Lower_leg	26276
SARS-CoV-2 modulates autophagy	Facultative	Skin_Sun_Exposed_Lower_leg	26276
FOXO-mediated transcription of cell cycle genes	Facultative	Skin_Sun_Exposed_Lower_leg	694
SARS-CoV Infections	Facultative	Skin_Sun_Exposed_Lower_leg	7991/26276
Miscellaneous transport and binding events	Facultative	Skin_Sun_Exposed_Lower_leg	7991
Response of Mtb to phagocytosis	Facultative	Skin_Sun_Exposed_Lower_leg	26276
Infection with Mycobacterium tuberculosis	Facultative	Skin_Sun_Exposed_Lower_leg	26276
Gamma carboxylation, hypusine formation and arylsulfatase activation	Facultative	Skin_Sun_Exposed_Lower_leg	22901
Maturation of spike protein	Facultative	Skin_Sun_Exposed_Lower_leg	7991
Glycosphingolipid metabolism	Facultative	Skin_Sun_Exposed_Lower_leg	22901
FOXO-mediated transcription	Facultative	Skin_Sun_Exposed_Lower_leg	694
Translation of Structural Proteins	Facultative	Skin_Sun_Exposed_Lower_leg	7991
Late SARS-CoV-2 Infection Events	Facultative	Skin_Sun_Exposed_Lower_leg	7991
Sphingolipid metabolism	Facultative	Skin_Sun_Exposed_Lower_leg	22901
SARS-CoV-2 modulates autophagy	Facultative	Cells_Cultured_fibroblasts	26276
Response of Mtb to phagocytosis	Facultative	Cells_Cultured_fibroblasts	26276
Infection with Mycobacterium tuberculosis	Facultative	Cells_Cultured_fibroblasts	26276
Keratan sulfate biosynthesis	Facultative	Cells_Cultured_fibroblasts	9435
Keratan sulfate/keratin metabolism	Facultative	Cells_Cultured_fibroblasts	9435
Basigin interactions	Aerobe	Adipose_Subcutaneous	9123
Pyruvate metabolism	Aerobe	Adipose_Subcutaneous	9123
NCAM1 interactions	Aerobe	Adipose_Subcutaneous	1299
Collagen chain trimerization	Aerobe	Adipose_Subcutaneous	1299
NCAM signaling for neurite out-growth	Aerobe	Adipose_Subcutaneous	1299
Pyruvate metabolism and Citric Acid (TCA) cycle	Aerobe	Adipose_Subcutaneous	9123
Retrograde transport at the Trans-Golgi-Network	Aerobe	Adipose_Subcutaneous	9712
Collagen degradation	Aerobe	Adipose_Subcutaneous	1299
Assembly of collagen fibrils and other multimeric structures	Aerobe	Adipose_Subcutaneous	1299
Signaling by PDGF	Aerobe	Adipose_Subcutaneous	1299
Collagen biosynthesis and modifying enzymes	Aerobe	Adipose_Subcutaneous	1299
ECM proteoglycans	Aerobe	Adipose_Subcutaneous	1299
Transport of bile salts and organic acids, metal ions and amine compounds	Aerobe	Adipose_Subcutaneous	9123
Integrin cell surface interactions	Aerobe	Adipose_Subcutaneous	1299
Collagen formation	Aerobe	Adipose_Subcutaneous	1299
Retrograde transport at the Trans-Golgi-Network	Aerobe	Whole_Blood	51542/6293
rRNA modification in the nucleus and cytosol	Aerobe	Artery_Tibial	27340
Major pathway of rRNA processing in the nucleolus and cytosol	Aerobe	Artery_Tibial	27340
rRNA processing in the nucleus and cytosol	Aerobe	Artery_Tibial	27340
rRNA processing	Aerobe	Artery_Tibial	27340
RAF/MAP kinase cascade	Aerobe	Muscle_Skeletal	5863
MAPK1/MAPK3 signaling	Aerobe	Muscle_Skeletal	5863
MAPK family signaling cascades	Aerobe	Muscle_Skeletal	5863
Basigin interactions	Aerobe	Nerve_Tibial	9123
Pyruvate metabolism	Aerobe	Nerve_Tibial	9123
Retrograde transport at the Trans-Golgi-Network	Aerobe	Nerve_Tibial	9712
Pyruvate metabolism and Citric Acid (TCA) cycle	Aerobe	Nerve_Tibial	9123
Transport of bile salts and organic acids, metal ions and amine compounds	Aerobe	Nerve_Tibial	9123
Cell surface interactions at the vascular wall	Aerobe	Nerve_Tibial	9123
The citric acid (TCA) cycle and respiratory electron transport	Aerobe	Nerve_Tibial	9123
SLC-mediated transmembrane transport	Aerobe	Nerve_Tibial	9123
Intra-Golgi and retrograde Golgi-to-ER traffic	Aerobe	Nerve_Tibial	9712
